# Interpretable biomarker programs predict treatment response in lupus nephritis: patient-level validation across four regimens

**DOI:** 10.64898/2026.09.13.26362948

**Authors:** Prashant Kumar, Shreyan Nalwad, Swapnil Keshari, Abhinav Aurange

## Abstract

A large share of late-stage clinical trial failures reflects not the underlying biology of the target but the composition of the enrolled population: trials recruit patients in whom the drug cannot work. Methods that identify likely responders *before* treatment therefore address a failure mode that better target selection alone cannot.

We applied interpretable machine learning to gene-expression data from a treatment-response cohort in lupus nephritis (GSE224705; 21,914 genes across 319 samples) covering four regimens: mycophenolate mofetil (MMF), azathioprine (AZA), hydroxychloroquine (HC) and standard of care (SOC). We independently reconstructed the expression matrix and metadata, rebuilt the treatment-specific cohorts, and derived compact multi-gene *programs* that separate responders from non-responders within each treated population.

Two results follow. First, discriminative performance is strongly graded by regimen. Compact programs of five to ten genes achieved patient-level AUROC of 0.847 (MMF) and 0.866 (AZA), but only 0.718 (HC) and 0.623 (SOC); the SOC programs performed close to chance (MCC 0.119, balanced accuracy 0.555). A regimen in which response is not transcriptionally discriminable is an actionable finding for trial design rather than a null result. Second, the programs proved considerably more stable than the differential-expression lists that generated them: reconstructed counts of significant genes differed markedly from the published analysis (222 vs. 46 for MMF; 4,455 vs. 157 for AZA; 6 vs. 24 for HC; 5 vs. 11 for SOC), yet the dominant biology and the predictive performance were preserved. Programs were also non-redundant: removing a single gene (TUBB2A) from the MMF program reduced AUROC by approximately 0.17. At the pathway level, 13 cross-treatment enrichment relationships remained significant after adjustment, indicating that response landscapes are treatment-specific yet coupled.

Patient-generalisable programs of this kind offer a concrete near-term route to enrichment-style trial design, identifying before enrolment which patients a given therapy suits. Our results also caution that the number of differentially expressed genes is a poor proxy for the strength or stability of a response signal.
