## Supplementary material for "Interpretable biomarker programs predict treatment response in lupus nephritis: patient-level validation across four regimens": https://github.com/Prashantkumariitd/LNtherapy-reanalysis/blob/6f0bb51b76f382a95e86fd487c161e09ea30613f/FINAL_REPRODUCIBILITY_AND_RESULTS.xlsx

### Sheet: FINAL_REPRODUCIBILITY_MATRIX
Drug	Author_DEGs	Our_DEGs	Classification	Biological_signal	Author_AUROC	Independent_AUROC	Author_MCC	Independent_MCC	Author_Balanced_Accuracy	Independent_Balanced_Accuracy	Robustness	Reason
MMF	46	222	Analysis-sensitive + biologically concordant	Microtubule/tubulin, intracellular trafficking, heme/porphyrin metabolism	0.83584	0.847	0.62632	0.654181	0.825195	0.801562	Robustness check completed; exact details should be taken from the saved robustness objects/notes	Large DEG-count difference, but major biological signal remains coherent
AZA	157	4455	Analysis-sensitive + biologically concordant	DNA replication/cell cycle, translation/ribosome biology, immune/antigen processing	0.827381	0.866013	0.613014	0.726108	0.773333	0.859477	Robustness check completed; exact details should be taken from the saved robustness objects/notes	Very large DEG-count difference, while major biological themes remain coherent
HC	24	6	Concordant	Extracellular matrix, integrin/fibronectin biology	0.817774	0.717813	0.668608	0.41004	0.807383	0.637625	Robustness check completed; exact details should be taken from the saved robustness objects/notes	Fewer DEGs than author result, but dominant ECM/integrin biology remains coherent
SOC	11	5	Concordant, low confidence	Limited transcriptional response; no robust pathway-level signal	0.634468	0.622829	0.277101	0.119248	0.606228	0.55501	Robustness check completed; exact details should be taken from the saved robustness objects/notes	Weak transcriptional response in both analyses; specific genes/pathways are less strongly concordant

### Sheet: ML_BENCHMARK_REPRODUCTION
Drug	Model	N	Responders	Nonresponders	Prevalence	AUROC	MCC	Balanced_Accuracy	Accuracy	Recall	Specificity	Precision	NPV	F1
MMF	rf	124	105	19	0.846774	0.83584	0.62632	0.825195	0.897411	0.933723	0.716667	0.944286	0.662857	0.938426
AZA	nb	52	24	28	0.461539	0.827381	0.613014	0.773333	0.789091	0.74	0.806667	0.861111	0.842857	0.759524
HC	knn	182	158	24	0.868132	0.817774	0.668608	0.807383	0.916558	0.954767	0.66	0.950229	0.814286	0.951128
SOC	knn	271	215	56	0.793358	0.634468	0.277101	0.606228	0.782096	0.907281	0.305175	0.833443	0.561616	0.867462

### Sheet: INDEPENDENT_FULL_MODELS
Drug	Removed	Features	N	AUROC	MCC	Balanced_Accuracy	Sensitivity	Specificity
MMF	NONE	10	84	0.846875	0.654181	0.801562	0.953125	0.65
AZA	NONE	10	35	0.866013	0.726108	0.859477	0.777778	0.941176
HC	NONE	5	123	0.717813	0.41004	0.637625	0.981132	0.294118
SOC	NONE	5	180	0.622829	0.119248	0.55501	0.841727	0.268293

### Sheet: BIOLOGICAL_INTERPRETATION
Drug	Strongest_feature(s)	Main_biological_signal	Confidence
MMF	TUBB2A; FAM3B; FECH	Microtubule/cytoskeletal organization, intracellular trafficking, heme/porphyrin metabolism	Moderate
AZA	DDX58; HLA-DQA1; IFI27	DNA replication, cell cycle, replication stress, translation/ribosome biology, immune/antigen processing	High
HC	KRT72; COL6A3; FN1	Extracellular matrix, integrin and fibronectin biology	Low
SOC	TUBB2A; SPP1	Limited transcriptional response; no robust pathway-level signal	Low

### Sheet: FINAL_SCIENTIFIC_CONCLUSIONS
Heading	Consolidated conclusion
1. What was successfully reproduced?	The author ML benchmark was reproduced essentially exactly for MMF, AZA, HC and SOC, including AUROC, MCC and balanced accuracy. The author-style DEG RDS outputs also matched the reproduced RDS outputs in the recovered objects.
2. What was biologically concordant?	MMF retained microtubule/tubulin, trafficking and heme-associated biology; AZA retained DNA replication/cell-cycle, translation/ribosome and immune/antigen-processing biology; HC retained ECM/integrin/fibronectin biology. SOC showed a weak transcriptional response without a robust pathway-level signal.
3. What was analysis-sensitive?	The number/composition of significant DEGs differed substantially from the author-reported counts, especially MMF and AZA. These differences should be interpreted as analytical sensitivity rather than automatic biological contradiction.
4. What was genuinely new?	No finding should be labelled genuinely new solely because it differs from the original DEG list. A genuinely new claim requires support from the independent analysis and robustness work and must be demonstrably absent from the original study. This category should remain conservative.
5. What could NOT be reproduced?	The exact author-reported DEG counts were not reproduced: MMF 46 vs 222, AZA 157 vs 4,455, HC 24 vs 6, SOC 11 vs 5. Therefore the DEG-level result is not uniformly reproducible at the exact-count level.
6. What does this mean for interpretation of the original study?	The project supports a nuanced reproducibility conclusion: predictive ML benchmarking is highly reproducible, while transcriptomic DEG results are treatment-dependent and sensitive to analytical choices. Several major biological interpretations remain concordant despite those DEG-level differences.

### Sheet: PREPRINT_STATUS
Stage	Status
Dataset/study understanding	DONE
Author DEG pipeline reproduction	DONE
Author-vs-reproduced DEG comparison	DONE
Biological/pathway interpretation	DONE
Author ML benchmark reproduction	DONE
Independent ML analysis	DONE
Robustness checks	DONE
Author-vs-our ML comparison	DONE
Four-category classification	DONE / FINAL WORDING SHOULD BE FROZEN
Integrated scientific conclusions	CURRENTLY BEING CONSOLIDATED
Limitations/caveats	NEXT
Final figures/tables	NEXT
Manuscript writing	NEXT
Preprint QC and reproducibility package	LATER
